# Joint genotypic and phenotypic outcome modeling improves base editing variant effect quantification

**DOI:** 10.1101/2023.09.08.23295253

**Authors:** Jayoung Ryu, Sam Barkal, Tian Yu, Martin Jankowiak, Yunzhuo Zhou, Matthew Francoeur, Quang Vinh Phan, Zhijian Li, Manuel Tognon, Lara Brown, Michael I. Love, Guillaume Lettre, David B. Ascher, Christopher A. Cassa, Richard I. Sherwood, Luca Pinello

**Author notes:** Corresponding authors (C.A.C.), (R.I.S.), (L.P.).

## Abstract

CRISPR base editing screens are powerful tools for studying disease-associated variants at scale. However, the efficiency and precision of base editing perturbations vary, confounding the assessment of variant-induced phenotypic effects. Here, we provide an integrated pipeline that improves the estimation of variant impact in base editing screens. We perform high-throughput ABE8e-SpRY base editing screens with an integrated reporter construct to measure the editing efficiency and outcomes of each gRNA alongside their phenotypic consequences. We introduce BEAN, a Bayesian network that accounts for per-guide editing outcomes and target site chromatin accessibility to estimate variant impacts. We show this pipeline attains superior performance compared to existing tools in variant classification and effect size quantification. We use BEAN to pinpoint common variants that alter LDL uptake, implicating novel genes. Additionally, through saturation base editing of *LDLR*, we enable accurate quantitative prediction of the effects of missense variants on LDL-C levels, which aligns with measurements in UK Biobank individuals, and identify structural mechanisms underlying variant pathogenicity. This work provides a widely applicable approach to improve the power of base editor screens for disease-associated variant characterization.
