## Supplementary Tables for "Joint genotypic and phenotypic outcome modeling improves base editing variant effect quantification": TableS5_individual_transfection.xlsx

### Sheet: alldata_formatted
Full target name	gRNA name	gRNA target pos ID	Base editor	Group	Target gene/variant	CHROM	HG19 BP	HG38 BP	Allele 1	Allele 2	In pooled ATAC-seq?	Rep 1	Rep 2	Rep 3	Rep 4	Rep 5	Rep 6
LDLR_SD_12	LDLR_SD_12_g4	4	ABE8e-CasNG	Positive control	LDLR	0	0	0	#N/A	#N/A	No	-0.781108	-1.45188	-0.558494	-1.30814	-0.506775	-1.09496
SREBF2_SA_62	SREBF2_SA_62_g2	2	ABE8e-CasNG	Positive control	SREBF2	0	0	0	#N/A	#N/A	No	-0.226525	-0.270227	0.11993	-0.212255	-0.189343	-0.431083
rs12042481_Maj_ABE_54	rs12042481_Maj_ABE_54_g2	2	ABE8e-CasNG	Variant	rs12042481	1	45964766	45499094	T	C	Yes	0.27558	-0.126638	-0.0195988	-0.315763	0.119061	-0.0428153
rs58198139_Min_ABE_523	rs58198139_Min_ABE_523_g1	1	ABE8e-CasNG	Variant	rs58198139	5	156399039	156972028	C	T	Yes	-0.157563	0.452992	-0.23272	0.0576462	0.0346924	0.149143
rs4149309_Maj_ABE_206	rs4149309_Maj_ABE_206_g4	4	ABE8e-SPRY	Variant	rs4149309	9	107589580	104827299	A	T	Yes	-0.170932	-0.050563	-0.391506	-0.0471751	-0.197556	-0.0757532
rs1434282_Min_ABE_412	rs1434282_Min_ABE_412_g3	3	ABE8e-SPRY	Variant	rs1434282	1	199010721	199041592	C	T	Yes	-0.0252113	-0.264579	-0.19257	-0.230197	-0.045322	-0.117502
rs771555783_Maj_ABE_309	rs771555783_Maj_ABE_309_g4	4	ABE8e-CasNG	Variant	rs771555783	17	77998895	80025096	CACCAT	C	Yes	-1.40013	0.0077392	-0.241564	-0.0777072	-0.337372	-0.0261567
rs10107182_Min_ABE_351	rs10107182_Min_ABE_351_g2	2	ABE8e-SPRY	Variant	rs10107182	8	59392737	58480178	C	T	Yes	-0.249285	0.182608	-0.669274	0.000147536	-1.7229	0.196343
rs115421711_Maj_ABE_45	rs115421711_Maj_ABE_45_g1	1	ABE8e-SPRY	Variant	rs115421711	5	52083226	52787392	A	G	Yes	0.181017	0.163085	0.149012	0.0465673	0.056267	0.0718383
rs62084210_Maj_ABE_250	rs62084210_Maj_ABE_250_g3	3	ABE8e-CasNG	Variant	rs62084210	17	65828710	67832594	A	G	Yes	0.0732556	-0.391761	-0.0769428	-0.111737	0.261875	-0.212399
rs116734477_Maj_ABE_51	rs116734477_Maj_ABE_51_g5	5	ABE8e-SPRY	Variant	rs116734477	5	52095024	52799190	C	T	Yes	0.10244	-0.113244	0.281223	0.210411	-0.0758531	0.131374
rs3767844_Maj_ABE_192	rs3767844_Maj_ABE_192_g1	1	ABE8e-CasNG	Variant	rs3767844	1	214180721	214007378	A	G	Yes	-0.11174	0.0757166	0.184214	0.00924995	0.197623	0.121683
rs4390169_Maj_ABE_208	rs4390169_Maj_ABE_208_g5	5	ABE8e-SPRY	Variant	rs4390169	1	155106054	155133578	A	G	Yes	-0.0089978	0.0821023	-0.198376	0.0810102	0.10323	-0.150417
rs76895963_Maj_ABE_306	rs76895963_Maj_ABE_306_g2	2	ABE8e-SPRY	Variant	rs76895963	12	4384844	4275678	T	G	Yes	0.172408	-0.157768	-0.310799	0.000365472	0.000137648	-0.0387692
rs2618566_Min_ABE_453	rs2618566_Min_ABE_453_g1	1	ABE8e-SPRY	Variant	rs2618566	20	17844684	17864040	G	T	Yes	-0.0857528	-0.167624	-0.0582339	-0.222449	-0.0203843	-0.189479
rs35081008_Min_ABE_465	rs35081008_Min_ABE_465_g2	2	ABE8e-CasNG	Variant	rs35081008	19	58662235	58150868	C	T	Yes	0.0734943	0.131097	0.117888	-0.0198617	0.172241	0.152828
rs402348_Maj_ABE_201	rs402348_Maj_ABE_201_g4	4	ABE8e-CasNG	Variant	rs402348	18	61034420	63367187	T	G	Yes	0.17583	0.205514	0.0645015	0.0945884	0.0893489	0.0453416
rs429358_Maj_ABE_207	rs429358_Maj_ABE_207_g2	2	ABE8e-CasNG	Variant	rs429358	19	45411941	44908684	T	C	No	-0.0665895	0.00906282	0.122759	-0.0328532	-0.0115149	-0.0111358
rs77542162_Maj_ABE_311	rs77542162_Maj_ABE_311_g1	1	ABE8e-SPRY	Variant	rs77542162	17	67081278	69085137	A	G	No	-0.0185784	0.0767838	0.251983	0.150965	0.175414	0.32116
rs8126001_Min_ABE_574	rs8126001_Min_ABE_574_g2	2	ABE8e-CasNG	Variant	rs8126001	20	62711459	64080106	C	T	Yes	-0.0776064	-0.0583084	-0.0819969	-0.10641	-0.0280484	-0.0593688
rs11149612_Min_ABE_369	rs11149612_Min_ABE_369_g1	1	ABE8e-SPRY	Variant	rs11149612	16	83980965	83947360	C	T	Yes	-0.0204838	0.00305787	0.175428	0.274771	0.152863	0.0589192
rs704_Min_ABE_550	rs704_Min_ABE_550_g2	2	ABE8e-CasNG	Variant	rs704	17	26694861	28367840	G	A	Yes	0.181427	0.241598	0.258986	0.33754	0.3105	0.176849
rs4719853_Maj_ABE_214	rs4719853_Maj_ABE_214_g1	1	ABE8e-CasNG	Variant	rs4719853	7	26069083	26029463	T	A	Yes	-0.143564	0.12188	-0.139597	0.0150957	-0.1468	-0.0213408
rs1250259_Min_ABE_392	rs1250259_Min_ABE_392_g2	2	ABE8e-SPRY	Variant	rs1250259	2	216300482	215435759	T	A	Yes	0.0488533	-0.116849	0.22551	-0.29059	0.344779	-0.61618
LSS_SD_28	LSS_SD_28_g2	2	ABE8e-CasNG	Positive control	LSS	0	0	0	#N/A	#N/A	No	0.180234	0.173941	0.152418	0.228205	0.0562433	0.303438
MYLIP_SA_86	MYLIP_SA_86_g5	5	ABE8e-CasNG	Positive control	MYLIP	0	0	0	#N/A	#N/A	No	0.343917	0.424193	-0.136746	0.350731	0.420171	0.294879
