## Supplementary Tables for "Joint genotypic and phenotypic outcome modeling improves base editing variant effect quantification": TableS9_Oligonucleotides.xlsx

### Sheet: Sheet1
Initial testing gRNAs
gRNA oligo	oligo sequence	PAM
111620_sgASGR1_ABE1_60bp	GGAAAGGACGAAACACCG cacccacTTTGGGATCCGAT GTTTAAGAGCTATGCTGGAAAC	NACA
111620_sgASGR1_ABE2_60bp	GGAAAGGACGAAACACCG tggccag ACTCCCAGCTGCA GTTTAAGAGCTATGCTGGAAAC	NGAG
111620_sgASGR1_ABE3_60bp	GGAAAGGACGAAACACCG ccctcacCCTGGGTGCTCAA GTTTAAGAGCTATGCTGGAAAC	NCCC
111620_sgASGR1_ABE4_60bp	GGAAAGGACGAAACACCG cccgcag GAGGCAATGTGGG GTTTAAGAGCTATGCTGGAAAC	NAGA
111620_sgASGR1_CBE1_60bp	GGAAAGGACGAAACACCG CTCCTGCAG CGTCTCTGCTC GTTTAAGAGCTATGCTGGAAAC	NGGA
111620_sgASGR1_CBE2_60bp	GGAAAGGACGAAACACC gACTCCCAG CTGCAGGAGGA GTTTAAGAGCTATGCTGGAAAC	NCTG
111620_sgASGR1_CBE3_60bp	GGAAAGGACGAAACACC GAGGCCCAG GTCAAGGGCTT GTTTAAGAGCTATGCTGGAAAC	NAGC
111620_sgASGR1_CBE4_60bp	GGAAAGGACGAAACACC GAGTCCCAG CTGGAGAAACA GTTTAAGAGCTATGCTGGAAAC	NCAG
Activity-normalized base editing library design	tggaaaggacgaaacaccg [19-20-nt gRNA] GTTTAAGAGCTATGCTGGAAACAGCATAGCAAGTTTAAATAAGGCTAGTCCGTTATCAACTTGAAAAAGTGGCACCGAGTCGGTGC TTTTTTT [32-nt target (6-nt upstream, 20-nt gRNA, 6-nt PAM)][4-nt barcode] AGATCGGAAGAGCACACG NNNNNNNNNNNNNN
Endogenous LDLR pool adapter-tailed oligos
030322_LDLRendoA_r1seq_3N	CTTTCCCTACACGACGCTCTTCCGATCT NNN CTTGTCCAATGTGAGGCGGT
030322_LDLRendoA_r1seq_4N	CTTTCCCTACACGACGCTCTTCCGATCT NNNN CTTGTCCAATGTGAGGCGGT
030322_LDLRendoA_r1seq_5N	CTTTCCCTACACGACGCTCTTCCGATCT NNNNN CTTGTCCAATGTGAGGCGGT
030322_LDLRendoA_r2seq_3N	GGAGTTCAGACGTGTGCTCTTCCGATCT NNN ACTTGTCGTCGCCTTTGTGA
030322_LDLRendoB_r1seq_3N	CTTTCCCTACACGACGCTCTTCCGATCT NNN CGAAGGACTGGAGTGGGAATC
030322_LDLRendoB_r1seq_4N	CTTTCCCTACACGACGCTCTTCCGATCT NNNN CGAAGGACTGGAGTGGGAATC
030322_LDLRendoB_r1seq_5N	CTTTCCCTACACGACGCTCTTCCGATCT NNNNN CGAAGGACTGGAGTGGGAATC
030322_LDLRendoB_r2seq_3N	GGAGTTCAGACGTGTGCTCTTCCGATCT NNN GCCCACGTCATTTACAGCATTT
030322_LDLRendoC_r1seq_3N	CTTTCCCTACACGACGCTCTTCCGATCT NNN CTGGAGCAAGCCTTACCTGC
030322_LDLRendoC_r1seq_4N	CTTTCCCTACACGACGCTCTTCCGATCT NNNN CTGGAGCAAGCCTTACCTGC
030322_LDLRendoC_r1seq_5N	CTTTCCCTACACGACGCTCTTCCGATCT NNNNN CTGGAGCAAGCCTTACCTGC
030322_LDLRendoC_r2seq_3N	GGAGTTCAGACGTGTGCTCTTCCGATCT NNN AATGCTGTAAATGACGTGGGCC
030322_LDLRendoD_r1seq_3N	CTTTCCCTACACGACGCTCTTCCGATCT NNN CACCTCAAAGACGGCCAAGG
030322_LDLRendoD_r1seq_4N	CTTTCCCTACACGACGCTCTTCCGATCT NNNN CACCTCAAAGACGGCCAAGG
030322_LDLRendoD_r1seq_5N	CTTTCCCTACACGACGCTCTTCCGATCT NNNNN CACCTCAAAGACGGCCAAGG
030322_LDLRendoD_r2seq_3N	GGAGTTCAGACGTGTGCTCTTCCGATCT NNN TGACCTCTCCTTATCCACTTGTGT
Activity-normalized base editing library cloning primers
042921_BEsubA_rv	TCACCTTGCTACGTCGTGT
042921_BEsubB_rv	TAGCTTCTACCCTGCGTGT
042921_BEsubC_rv	ATCCGGGACTTGTACGTGT
030322_BEsubD_rv	AAGAGCTGTCATCCCGTGT
010415_sgRNA_60bp_fw	TAACTTGAAAGTATTTCGATTTCTTGGCTTTATATATCTTGTGGAAAGGACGAAACACCG
031921_r2seq_BsrGrv	TTCCTCTCTGTTTAAAACTTTATCCATCTTTGCATGTACAGA CGTGTGCTCTTCCGATCT
gRNA library prep primers
101317_U6PE1_BcA	CTTTCCCTACACGACGCTCTTCCGATCT ACTAG GGAAAGGACGAAACACCG
101317_U6PE1_BcB	CTTTCCCTACACGACGCTCTTCCGATCT GAGT GGAAAGGACGAAACACCG
101317_U6PE1_BcC	CTTTCCCTACACGACGCTCTTCCGATCT TGC GGAAAGGACGAAACACCG
101317_U6PE1_BcE	CTTTCCCTACACGACGCTCTTCCGATCT CGAACat GGAAAGGACGAAACACCG
101317_U6PE1_BcF	CTTTCCCTACACGACGCTCTTCCGATCT CACTTgat GGAAAGGACGAAACACCG
101317_U6PE1_BcG	CTTTCCCTACACGACGCTCTTCCGATCT GACGTcgat GGAAAGGACGAAACACCG
101317_U6PE1_BcH	CTTTCCCTACACGACGCTCTTCCGATCT GTGAC GGAAAGGACGAAACACCG
101317_U6PE1_BcI	CTTTCCCTACACGACGCTCTTCCGATCT AACG GGAAAGGACGAAACACCG
101317_U6PE1_BcJ	CTTTCCCTACACGACGCTCTTCCGATCT CAG GGAAAGGACGAAACACCG
101317_U6PE1_BcK	CTTTCCCTACACGACGCTCTTCCGATCT TTGCAt GGAAAGGACGAAACACCG
101317_U6PE1_BcL	CTTTCCCTACACGACGCTCTTCCGATCT TGTAGat GGAAAGGACGAAACACCG
101317_U6PE1_BcM	CTTTCCCTACACGACGCTCTTCCGATCT ACGTAgat GGAAAGGACGAAACACCG
101317_U6PE1_BcN	CTTTCCCTACACGACGCTCTTCCGATCT CGTTCcgat GGAAAGGACGAAACACCG
021021_U6PE1_BcO	CTTTCCCTACACGACGCTCTTCCGATCT AACTC GGAAAGGACGAAACACCG
021021_U6PE1_BcP	CTTTCCCTACACGACGCTCTTCCGATCT CTGG GGAAAGGACGAAACACCG
021021_U6PE1_BcQ	CTTTCCCTACACGACGCTCTTCCGATCT GGA GGAAAGGACGAAACACCG
021021_U6PE1_BcR	CTTTCCCTACACGACGCTCTTCCGATCT TCTGCt GGAAAGGACGAAACACCG
021021_U6PE1_BcS	CTTTCCCTACACGACGCTCTTCCGATCT AACCGat GGAAAGGACGAAACACCG
021021_U6PE1_BcT	CTTTCCCTACACGACGCTCTTCCGATCT CTCTGgat GGAAAGGACGAAACACCG
021021_U6PE1_BcU	CTTTCCCTACACGACGCTCTTCCGATCT GGTAA GGAAAGGACGAAACACCG
021021_U6PE1_BcV	CTTTCCCTACACGACGCTCTTCCGATCT AAGC GGAAAGGACGAAACACCG
021021_U6PE1_BcW	CTTTCCCTACACGACGCTCTTCCGATCT TCG GGAAAGGACGAAACACCG
021021_U6PE1_BcX	CTTTCCCTACACGACGCTCTTCCGATCT CCAATt GGAAAGGACGAAACACCG
092018_U6PE1_BcAA	CTTTCCCTACACGACGCTCTTCCGATCT GTCTG GGAAAGGACGAAACACCG
031921_r2seq_Ext	GACTGGAGTT CAGACGTGTGCTCTTCCGAT
LDL-C GWAS variant individual follow-up gRNAs
gRNA oligo	oligo sequence	Target	Used in ATAC-seq pool?
101622_ABENG_12g4_Pos	GGAAAGGACGAAACACCG AGACTCACCGCACTCTTTGA GTTTAAGAGCTATGCTGGAAAC	LDLR	No
101622_ABENG_62g2_Pos	GGAAAGGACGAAACACCG CCCTAGGGAAGCTTCCTGCA GTTTAAGAGCTATGCTGGAAAC	SREBF2	No
101622_ABENG_250g3_Var	GGAAAGGACGAAACACCG TGTAAAGTATATAATTTAGT GTTTAAGAGCTATGCTGGAAAC	rs62084210	Yes
101622_ABENG_54g2_Var	GGAAAGGACGAAACACCG TCCCATAGTTCCACAAAGGC GTTTAAGAGCTATGCTGGAAAC	rs12042481	Yes
101622_ABENG_309g4_Var	GGAAAGGACGAAACACCG CACACCATACACACACACTA GTTTAAGAGCTATGCTGGAAAC	rs771555783	Yes
101622_ABENG_523g1_Var	GGAAAGGACGAAACACCG CTAACCTTATGAGAAAGCT GTTTAAGAGCTATGCTGGAAAC	rs58198139	Yes
101622_ABENG_465g2_Var	GGAAAGGACGAAACACCG ACCCACGGCCGCCCCAGCGT GTTTAAGAGCTATGCTGGAAAC	rs35081008	Yes
101622_ABENG_201g4_Var	GGAAAGGACGAAACACCG CGCCGCAGCCCAGCCCTGCG GTTTAAGAGCTATGCTGGAAAC	rs402348	Yes
101622_ABENG_574g2_Var	GGAAAGGACGAAACACCG TGGAGGCCGACGCGCGGGC GTTTAAGAGCTATGCTGGAAAC	rs8126001	Yes
101622_ABENG_207g2_Var	GGAAAGGACGAAACACCG CCGCACACGTCCTCCATGTC GTTTAAGAGCTATGCTGGAAAC	rs429358	No
101622_ABENG_214g1_Var	GGAAAGGACGAAACACCG CTTATTGGACTCAGCCCACC GTTTAAGAGCTATGCTGGAAAC	rs4719853	Yes
101622_ABENG_192g1_Var	GGAAAGGACGAAACACCG TAGAACATATCAGGCAAAGC GTTTAAGAGCTATGCTGGAAAC	rs3767844	Yes
101622_ABENG_550g2_Var	GGAAAGGACGAAACACCG CCACATGGCGCGGGATGGCC GTTTAAGAGCTATGCTGGAAAC	rs704	Yes
101622_ABENG_28g2_Pos	GGAAAGGACGAAACACCG ACTGACCGGGCCGATGCTGA GTTTAAGAGCTATGCTGGAAAC	LSS	No
101622_ABENG_86g5_Pos	GGAAAGGACGAAACACCG CCTTGCAGGTGTGACACAG GTTTAAGAGCTATGCTGGAAAC	MYLIP	No
101622_ABERY_51g5_Var	GGAAAGGACGAAACACCG TGAATAGAAAAAACAAAAGA GTTTAAGAGCTATGCTGGAAAC	rs116734477	Yes
101622_ABERY_206g4_Var	GGAAAGGACGAAACACCG CTGTTCATCTTTCTGATGAG GTTTAAGAGCTATGCTGGAAAC	rs4149309	Yes
101622_ABERY_412g3_Var	GGAAAGGACGAAACACCG ATAACATCTCTTGGGACTTG GTTTAAGAGCTATGCTGGAAAC	rs1434282	Yes
101622_ABERY_45g1_Var	GGAAAGGACGAAACACCG ATTACCAGCGTACAAACATC GTTTAAGAGCTATGCTGGAAAC	rs115421711	Yes
101622_ABERY_351g2_Var	GGAAAGGACGAAACACCG TCTCAGACCTACTAAATTTA GTTTAAGAGCTATGCTGGAAAC	rs10107182	Yes
101622_ABERY_453g1_Var	GGAAAGGACGAAACACCG ACCACGGCAACCCCTCCCAC GTTTAAGAGCTATGCTGGAAAC	rs2618566	Yes
101622_ABERY_306g2_Var	GGAAAGGACGAAACACCG CTCTAACTCACTCACTCTTT GTTTAAGAGCTATGCTGGAAAC	rs76895963	Yes
101622_ABERY_208g5_Var	GGAAAGGACGAAACACCG AGTGTCAGAGCCCTGTGGG GTTTAAGAGCTATGCTGGAAAC	rs4390169	Yes
101622_ABERY_311g1_Var	GGAAAGGACGAAACACCG GCAGTACCCCAGGTGGCCC GTTTAAGAGCTATGCTGGAAAC	rs77542162	No
101622_ABERY_392g2_Var	GGAAAGGACGAAACACCG CACAGGACGGCCAGCAGCA GTTTAAGAGCTATGCTGGAAAC	rs1250259	Yes
101622_ABERY_369g1_Var	GGAAAGGACGAAACACCG CTACAGAGTTGGGCACCTC GTTTAAGAGCTATGCTGGAAAC	rs11149612	Yes
ATAC-seq pooled amplification primers
030123_rs116734477_LEFT	NNNTCTGCCCTCCACTCCATCTAAG
030123_rs116734477_RIGHT	NNNTGGAAATGGAGAAGTGGGATTGC
030123_rs62084210_LEFT	NNNTTGGACATCTTCTGAATTGCTGA
030123_rs62084210_RIGHT	NNNACGTGCTGGAATTAGGTAGTGTTAA
030123_rs4149309_LEFT	NNNGCACTCACTTGTATGATCTACAGA
030123_rs4149309_RIGHT	NNNAAGTCACTTATCTTCTTTAGGATGGTAA
030123_rs12042481_LEFT	NNNGAGAGGATGGGCTCTAGGACT
030123_rs12042481_RIGHT	NNNTGCAGTCAGGAGTCCAAGCT
030123_rs771555783_LEFT	NNNTACCATGACACAACCAGGCA
030123_rs771555783_RIGHT	NNNTGGTGTGTTTGTGTGTGCCT
030123_rs58198139_LEFT	NNNCTCTCTGAACCTCTCCCCTGAC
030123_rs58198139_RIGHT	NNNAGAGCTGGGTTGAGGGTTACTT
030123_rs1434282_LEFT	NNNTCTTTGCCAATGTTTGACAGTTGA
030123_rs1434282_RIGHT	NNNTACTTGTTCACTGGGCTGTTCA
030123_rs115421711_LEFT	NNNAATAAAGTAGTGCCCCGAGTTC
030123_rs115421711_RIGHT	NNNTGGAATGTGTGTGGGCTATTTTGT
030123_rs10107182_LEFT	NNNACATGTAATATATGGCAGGCATACA
030123_rs10107182_RIGHT	NNNAAAGATTCAGTAGCCCCTTTGC
030123_rs2618566_LEFT	NNNCTTTCCGGAACCAAGGCCATAG
030123_rs2618566_RIGHT	NNNAGTCCTTACACATGGGGTCTCC
030123_rs76895963_LEFT	NNNTGTCGGGAATGATAGAGGAGGA
030123_rs76895963_RIGHT	NNNGCGACGCTCCCTTTGGCTA
030123_rs35081008_LEFT	NNNGTCGGCACTTACGGTTGGC
030123_rs35081008_RIGHT	NNNCAAGTCCACGCCAGGGTAATG
030123_rs4390169_LEFT	NNNCGCTGCTTGAGGTTGAAGGT
030123_rs4390169_RIGHT	NNNTAGATCACTAGACCGCACCCAG
030123_rs402348_LEFT	NNNGAGACACCATGTACAGCAGCAG
030123_rs402348_RIGHT	NNNAAACCCAAACACTCCAGGCG
030123_rs8126001_LEFT	NNNTCGGCGGCACTTCCCCAAA
030123_rs8126001_RIGHT	NNNACTATGAGCACCTCGACTCTCC
030123_rs4719853_LEFT	NNNCACCAAATTTCATGCGCGTCTG
030123_rs4719853_RIGHT	NNNCTCCCCACCCTTGAGAATATACT
030123_rs1250259_LEFT	NNNCTCTTGCTCTTCGAGGCTCCC
030123_rs1250259_RIGHT	NNNCCCCACCGTCTCAACATGCTTA
030123_rs3767844_LEFT	NNNTGGAAGAGAAGGCTGTTAAAGTATATGT
030123_rs3767844_RIGHT	NNNTCTCATCAGTGTAAGCTCAAGAAAT
030123_rs704_LEFT	NNNACAAGCCAGTCCATCCTGTAGT
030123_rs704_RIGHT	NNNACAAAGGTTTAGGCATCGCAAC
030123_rs11149612_LEFT	NNNTGTTTCTGGACCTGTGCCTTTG
030123_rs11149612_RIGHT	NNNTGTGAGTGACAGAGCTGAGG
CRISPRi oligos
022023_Control_CRISPRi_60bp	GGAAAGGACGAAACACCG TAGCCCAGGTGTGCAGGCT GTTTAAGAGCTATGCTGGAAAC
052523_VTN_CRISPRi_60bp	GGAAAGGACGAAACACCG GCATCAGAGCGGAGACTTC GTTTAAGAGCTATGCTGGAAAC
052523_OPRL1_RGS19_CRISPRi_60bp	GGAAAGGACGAAACACCG CGGCACTTCCCCAAAGCCAG GTTTAAGAGCTATGCTGGAAAC
022023_ZNF329_CRISPRi_60bp	GGAAAGGACGAAACACCG ATGCGTCGGCACTTACGGT GTTTAAGAGCTATGCTGGAAAC
CRISPRa oligos
022023_Control_CRISPRa_60bp	GGAAAGGACGAAACACCG TAGCCCAGGTGTGCAGGCT gtttaagagctaggccAACATG
052523_VTN_CRISPRa_60bp	GGAAAGGACGAAACACCG AGAATCATTAGGTCATCGGA gtttaagagctaggccAACATG
052523_OPRL1_RGS19_CRISPRa_60bp	GGAAAGGACGAAACACCG CGGCACTTCCCCAAAGCCAG gtttaagagctaggccAACATG
052523_ZNF329b_CRISPRa_60bp	GGAAAGGACGAAACACCG CCCGAGGCAAGTCCACGCCA gtttaagagctaggccAACATG
RT-qPCR primers
042721_hACTB_qPCR_fw	CATGTACGTTGCTATCCAGGC
042721_hACTB_qPCR_rv	CTCCTTAATGTCACGCACGAT
060223_hGAPDH_qPCRfw	TCAAGGCTGAGAACGGGAAG
060223_hGAPDH_qPCRrv	CGCCCCACTTGATTTTGGAG
060223_hB2M_qPCRfw	CTCCGTGGCCTTAGCTGTG
060223_hB2M_qPCRrv	TTTGGAGTACGCTGGATAGCCT
060223_hOPRL1_qPCRfw	CTCTACCTGGCCGTGTGTGT
060223_hOPRL1_qPCRrv	GGTGGCTGTCTTCATTTTGG
060223_hRGS19_qPCRfw	CTGCCTGTGCTGGTGCTG
060223_hRGS19_qPCRrv	GCTGCAGCTTGCTCTCCC
060223_hVTN_qPCRfw	TGACCAAGAGTCATGCAAGGG
060223_hVTN_qPCRrv	ACTCAGCCGTATAGTCTGTGC
052523_ZNF329_exonfw	TGAGATTGAAAATGACGACTCGGA
052523_ZNF329_exonrv	CACAGGGTACTTCTCTCTCAGGA
052523_ZNF329_intronfw	tggctacgattttacctcttcct
